# Integrating sequence-to-omics predictions and personal multi-omics for rare variant prioritization

**DOI:** 10.64898/2026.10.24.26366361

**Authors:** Julie Lake, Esther Robb, Victoria Rosa, Taylor M. Arriaga, Rebekah Barrick, Seth I. Berger, Benjamin D. Heavner, Charles Hadley King, Arthur Ko, Jonathan LoTempio, Daniel Nachun, Genomics Research to Elucidate the Genetics of Rare Diseases consortium, Anshul Kundaje, Devon E. Bonner, Emmanuèle C. Délot, Eric Vilain, Matthew T. Wheeler, Stephen B. Montgomery

## Abstract

Sequence-to-omics (S2O) predictions and molecular outliers provide complementary evidence to prioritize functional rare variants and facilitate rare disease diagnoses. However, current approaches do not integrate both lines of evidence. We present Watershed-DL, a framework that integrates S2O predictions of variant effects from DNA and protein sequence with multi-omic outliers to identify large-effect rare variants. We applied Watershed-DL to 1000 Genomes samples with RNA-seq (n=1,030) to prioritize rare variants underlying expression, splicing, and allele-specific expression outliers, and, using a separate peak-level model, to samples with ATAC-seq (n=174) for chromatin accessibility outliers. Compared to a model without S2O predictions, Watershed-DL increased the number of prioritized variants by 61.4%, and S2O features were weighted highly in the model across all molecular signals. Prioritized variants were over 60-fold enriched for ClinVar pathogenic classifications. Matching prioritized variants to known pathogenic variants in the same gene with a concordant molecular effect identified 331 additional candidate recessive disease alleles. Applying this framework to the GREGoR rare disease cohort with RNA-seq (n=677) prioritized previously reported causal variants across 10 solved cases and identified 451 candidate variants in unsolved cases, including a diagnostic variant in *PPP1R12A* and a novel candidate disease gene, *ATP5PF*.

---

Rare genetic variants are abundant in human populations, yet their functional effects remain difficult to characterize ^1^. While large-scale biobank studies have shown that rare variants contribute to heritability across numerous traits ^2,3^, their individual effect sizes are challenging to estimate due to limited statistical power. As population-scale whole genome sequencing efforts continue to identify hundreds of millions of rare variants, scalable approaches for interpreting their functional effects are needed to improve their identification and use in rare disease diagnosis and precision health.

Recent advances in deep learning have enabled genome-wide prediction of variant functional effects directly from DNA and protein sequence. Sequence-to-omics (S2O) models can now predict the effects of genetic variation across the allele frequency spectrum for diverse molecular phenotypes, such as gene expression ^4–6^, chromatin accessibility ^7^, splicing ^8,9^, polyadenylation ^10^, and protein function ^11–13^. While these approaches facilitate functional scoring of variants, they have shown limitations in capturing individual variability of molecular signals ^14^ and provide only indirect evidence of variant function. At the same time, the growing availability of transcriptomic and other functional genomic data from large population and disease cohorts provides new opportunities to characterize the functional effects of rare variants by integrating S2O predictive models with individual multi-omics.

Complementing S2O predictions, extreme or outlier deviations in molecular phenotypes can provide evidence of functional effects of nearby rare variants ^15–17^. These molecular outliers have proven valuable for rare disease diagnosis and the interpretation of candidate genetic variants ^18–20^. However, systematically linking outlier signals to their underlying genetic variants remains challenging at scale. Molecular outlier calling methods typically detect aberrant phenotypes first and subsequently use variant annotation or manual evaluation to identify candidate variants, rather than jointly modeling both signals ^21,22^. We previously designed RIVER ^16^ to address this challenge by integrating molecular outliers with variant-level annotations, and Watershed ^15,23–25^ to extend this approach by combining evidence across multiple molecular phenotypes. Despite these advances, neither approach has incorporated information about specific regulatory or protein pathogenicity effects of variants prioritized by S2O predictive models.

To address these limitations, we developed Watershed-DL, a framework that integrates S2O predictions with multi-omic outliers for rare variant prioritization. By leveraging complementary signals, Watershed-DL jointly models predicted and observed molecular effects to improve the functional interpretation of rare variants. We evaluated the performance of Watershed-DL in the 1000 Genomes Project (1KG), and demonstrated that integrating multi-omics with S2O predictions improved functional variant discovery compared to using either data source independently. We applied this framework alongside molecular effect matching to prioritize candidate variants in recessive disease genes carried by individuals in the 1KG, including variants in non-coding regions and in ancestry groups underrepresented in ClinVar. We then applied this framework to solved and unsolved rare disease patients from the Genomics Research to Elucidate the Genetics of Rare Diseases (GREGoR) Consortium ^26^. Watershed-DL prioritized a homozygous splice variant in a candidate novel disease gene *ATP5PF* in one unsolved proband and, in another, independently identified a previously reviewed *PPP1R12A* missense variant, providing the mechanistic evidence needed for a diagnosis.
