## Supplementary Tables for "Integrating sequence-to-omics predictions and personal multi-omics for rare variant prioritization"

### Sheet: TOC
Table of Contents
Table S1: Watershed-DL transcriptomic model features for 1KG.
Table S2: Watershed-DL chromatin accessibility model features for 1KG.
Table S3: Watershed-DL expression model features for GREGoR.
Table S4: Watershed-DL outlier p-value thresholds and global outlier criteria.
Table S5: Candidate recessive disease alleles prioritized by Watershed-DL transcriptomic model in the 1KG.
Table S6: Filtering criteria for Watershed-DL prioritized variants in GREGoR probands.

### Sheet: Table S1
Annotation	Type	Imputation value	Gene-level transformation	Description	Source
distTSS	Numeric	NA	min	Absolute distance to transcription start site	GENCODE
distTES	Numeric	NA	min	Absolute distance to transcription end site	GENCODE
AF	Numeric	NA	min	Allele frequency in cohort	Cohort
intron_variant	Binary	0	max	Intron variant	VEP
NMD_transcript_variant	Binary	0	max	NMD transcript variant	VEP
regulatory_region_variant	Binary	0	max	Regulatory region variant	VEP
upstream_gene_variant	Binary	0	max	Upstream gene variant	VEP
downstream_gene_variant	Binary	0	max	Downstream gene variant	VEP
non_coding_transcript_variant	Binary	0	max	Non coding transcript variant	VEP
3_prime_UTR_variant	Binary	0	max	3 prime UTR variant	VEP
missense_variant	Binary	0	max	Missense variant	VEP
non_coding_transcript_exon_variant	Binary	0	max	Non coding transcript exon variant	VEP
splice_polypyrimidine_tract_variant	Binary	0	max	Splice polypyrimidine tract variant	VEP
splice_region_variant	Binary	0	max	Splice region variant	VEP
5_prime_UTR_variant	Binary	0	max	5 prime UTR variant	VEP
inframe_deletion	Binary	0	max	Inframe deletion	VEP
frameshift_variant	Binary	0	max	Frameshift variant	VEP
start_lost	Binary	0	max	Start lost	VEP
splice_donor_5th_base_variant	Binary	0	max	Splice donor 5th base variant	VEP
splice_donor_region_variant	Binary	0	max	Splice donor region variant	VEP
splice_acceptor_variant	Binary	0	max	Splice acceptor variant	VEP
inframe_insertion	Binary	0	max	Inframe insertion	VEP
stop_retained_variant	Binary	0	max	Stop retained variant	VEP
stop_gained	Binary	0	max	Stop gained	VEP
coding_sequence_variant	Binary	0	max	Coding sequence variant	VEP
splice_donor_variant	Binary	0	max	Splice donor variant	VEP
stop_lost	Binary	0	max	Stop lost	VEP
start_retained_variant	Binary	0	max	Start retained variant	VEP
incomplete_terminal_codon_variant	Binary	0	max	Incomplete terminal codon variant	VEP
protein_altering_variant	Binary	0	max	Protein altering variant	VEP
LoF_HC	Binary	0	max	High-confidence loss-of-function	LOFTEE
LoF_LC	Binary	0	max	Low-confidence loss-of-function	LOFTEE
GC	Numeric	0.418	max	GC content	CADD
CpG	Numeric	0.024	max	CpG content	CADD
SIFTcat_deleterious	Binary	0	max	SIFT deleterious	CADD
SIFTval	Numeric	0	max	SIFT score	CADD
PolyPhenCat_possibly_damaging	Binary	0	max	PolyPhen possibly damaging	CADD
PolyPhenCat_probably_damaging	Binary	0	max	PolyPhen probably damaging	CADD
PolyPhenVal	Numeric	0	max	PolyPhen score	CADD
bStatistic	Numeric	800.261	max	Background selection (B statistic)	CADD
priPhCons	Numeric	0	max	PhastCons conservation, primates	CADD
mamPhCons	Numeric	0	max	PhastCons conservation, mammals	CADD
verPhCons	Numeric	0	max	PhastCons conservation, vertebrates	CADD
priPhyloP	Numeric	-0.029	max	PhyloP conservation, primates	CADD
mamPhyloP	Numeric	-0.005	max	PhyloP conservation, mammals	CADD
verPhyloP	Numeric	0.042	max	PhyloP conservation, vertebrates	CADD
GerpN	Numeric	3	max	GERP++ neutral evolution score	CADD
GerpS	Numeric	-0.2	max	GERP++ rejected substitution score	CADD
PHRED	Numeric	0	max	CADD PHRED-scaled score	CADD
EsmScoreMissense	Numeric	0	max	ESM missense score	CADD
ZooVerPhyloP	Numeric	0	max	PhyloP conservation, Zoonomia vertebrates	CADD
SpliceAI_pred_DS_AG	Numeric	0	max	SpliceAI acceptor gain score	SpliceAI
SpliceAI_pred_DS_AL	Numeric	0	max	SpliceAI acceptor loss score	SpliceAI
SpliceAI_pred_DS_DG	Numeric	0	max	SpliceAI donor gain score	SpliceAI
SpliceAI_pred_DS_DL	Numeric	0	max	SpliceAI donor loss score	SpliceAI
am_class_likely_pathogenic	Binary	0	max	AlphaMissense likely pathogenic	AlphaMissense
PrimateAI	Numeric	0	max	PrimateAI score	PrimateAI
5_prime_UTR_premature_start_codon_gain_variant	Binary	0	max	5' UTR premature start codon gain variant	UTRannotator
5_prime_UTR_uORF_frameshift_variant	Binary	0	max	5' UTR uORF frameshift variant	UTRannotator
5_prime_UTR_premature_start_codon_loss_variant	Binary	0	max	5' UTR premature start codon loss variant	UTRannotator
5_prime_UTR_stop_codon_gain_variant	Binary	0	max	5' UTR stop codon gain variant	UTRannotator
5_prime_UTR_stop_codon_loss_variant	Binary	0	max	5' UTR stop codon loss variant	UTRannotator
PAS50	Binary	0	max	Within 50 bp of a polyadenylation site	PolyA_DB
PolyA_distance	Numeric	13248	min absolute value	Absolute distance to nearest polyadenylation site	PolyA_DB
E2GGeneRegion	Binary	0	max	In enhancer linked to gene	ENCODE-rE2G
CTCFChiaPetGeneRegion	Binary	0	max	In CTCF ChIA-PET anchor linked to gene promoter	CTCF ChIA-PET (GM12878)
cbpnet_abs_logfc	Numeric	0	max	Absolute predicted chromatin accessibility log fold change	ChromBPNet
promoterAI	Numeric	0	max absolute value	Predicted promoter activity effect	PromoterAI
pangolin_loss_score_change	Numeric	0	max	Pangolin splice site loss score	Pangolin
pangolin_gain_score_change	Numeric	0	max	Pangolin splice site gain score	Pangolin
flashzoi_GM12878_mean	Numeric	0	max	Predicted expression effect (GM12878 tracks)	Flashzoi
Aparent2_exp	Numeric	0	max absolute value	APARENT2 polyadenylation score (exponentiated)	CADD

### Sheet: Table S2
Annotation	Type	Imputation value	Peak-level transformation	Description	Source
AF	Numeric	NA	min	Allele frequency in cohort	Cohort
missense_variant	Binary	0	max	Missense variant	VEP
regulatory_region_variant	Binary	0	max	Regulatory region variant	VEP
downstream_gene_variant	Binary	0	max	Downstream gene variant	VEP
intron_variant	Binary	0	max	Intron variant	VEP
non_coding_transcript_variant	Binary	0	max	Non coding transcript variant	VEP
splice_region_variant	Binary	0	max	Splice region variant	VEP
upstream_gene_variant	Binary	0	max	Upstream gene variant	VEP
5_prime_UTR_variant	Binary	0	max	5 prime UTR variant	VEP
non_coding_transcript_exon_variant	Binary	0	max	Non coding transcript exon variant	VEP
NMD_transcript_variant	Binary	0	max	NMD transcript variant	VEP
3_prime_UTR_variant	Binary	0	max	3 prime UTR variant	VEP
splice_polypyrimidine_tract_variant	Binary	0	max	Splice polypyrimidine tract variant	VEP
inframe_insertion	Binary	0	max	Inframe insertion	VEP
inframe_deletion	Binary	0	max	Inframe deletion	VEP
frameshift_variant	Binary	0	max	Frameshift variant	VEP
splice_donor_region_variant	Binary	0	max	Splice donor region variant	VEP
splice_donor_variant	Binary	0	max	Splice donor variant	VEP
splice_acceptor_variant	Binary	0	max	Splice acceptor variant	VEP
start_lost	Binary	0	max	Start lost	VEP
splice_donor_5th_base_variant	Binary	0	max	Splice donor 5th base variant	VEP
stop_gained	Binary	0	max	Stop gained	VEP
coding_sequence_variant	Binary	0	max	Coding sequence variant	VEP
incomplete_terminal_codon_variant	Binary	0	max	Incomplete terminal codon variant	VEP
mature_miRNA_variant	Binary	0	max	Mature miRNA variant	VEP
stop_retained_variant	Binary	0	max	Stop retained variant	VEP
stop_lost	Binary	0	max	Stop lost	VEP
LoF_HC	Binary	0	max	High-confidence loss-of-function	LOFTEE
LoF_LC	Binary	0	max	Low-confidence loss-of-function	LOFTEE
GC	Numeric	0.418	max	GC content	CADD
CpG	Numeric	0.024	max	CpG content	CADD
SIFTcat_deleterious	Binary	0	max	SIFT deleterious	CADD
SIFTval	Numeric	0	max	SIFT score	CADD
PolyPhenCat_probably_damaging	Binary	0	max	PolyPhen probably damaging	CADD
PolyPhenCat_possibly_damaging	Binary	0	max	PolyPhen possibly damaging	CADD
PolyPhenVal	Numeric	0	max	PolyPhen score	CADD
bStatistic	Numeric	800.261	max	Background selection (B statistic)	CADD
priPhCons	Numeric	0	max	PhastCons conservation, primates	CADD
mamPhCons	Numeric	0	max	PhastCons conservation, mammals	CADD
verPhCons	Numeric	0	max	PhastCons conservation, vertebrates	CADD
priPhyloP	Numeric	-0.029	max	PhyloP conservation, primates	CADD
mamPhyloP	Numeric	-0.005	max	PhyloP conservation, mammals	CADD
verPhyloP	Numeric	0.042	max	PhyloP conservation, vertebrates	CADD
GerpN	Numeric	3	max	GERP++ neutral evolution score	CADD
GerpS	Numeric	-0.2	max	GERP++ rejected substitution score	CADD
PHRED	Numeric	0	max	CADD PHRED-scaled score	CADD
EsmScoreMissense	Numeric	0	max	ESM missense score	CADD
ZooVerPhyloP	Numeric	0	max	PhyloP conservation, Zoonomia vertebrates	CADD
SpliceAI_pred_DS_AG	Numeric	0	max	SpliceAI acceptor gain score	SpliceAI
SpliceAI_pred_DS_AL	Numeric	0	max	SpliceAI acceptor loss score	SpliceAI
SpliceAI_pred_DS_DG	Numeric	0	max	SpliceAI donor gain score	SpliceAI
SpliceAI_pred_DS_DL	Numeric	0	max	SpliceAI donor loss score	SpliceAI
am_class_likely_pathogenic	Binary	0	max	AlphaMissense likely pathogenic	AlphaMissense
PrimateAI	Numeric	0	max	PrimateAI score	PrimateAI
5_prime_UTR_uORF_frameshift_variant	Binary	0	max	5' UTR uORF frameshift variant	UTRannotator
5_prime_UTR_stop_codon_gain_variant	Binary	0	max	5' UTR stop codon gain variant	UTRannotator
5_prime_UTR_premature_start_codon_gain_variant	Binary	0	max	5' UTR premature start codon gain variant	UTRannotator
5_prime_UTR_premature_start_codon_loss_variant	Binary	0	max	5' UTR premature start codon loss variant	UTRannotator
5_prime_UTR_stop_codon_loss_variant	Binary	0	max	5' UTR stop codon loss variant	UTRannotator
PAS50	Binary	0	max	Within 50 bp of a polyadenylation site	PolyA_DB
PolyA_distance	Numeric	13248	min absolute value	Absolute distance to nearest polyadenylation site	PolyA_DB
E2GGeneRegion	Binary	0	max	In enhancer linked to gene	ENCODE-rE2G
CTCFChiaPetGeneRegion	Binary	0	max	In CTCF ChIA-PET anchor linked to gene promoter	CTCF ChIA-PET (GM12878)
cbpnet_abs_logfc	Numeric	0	max	Absolute predicted chromatin accessibility log fold change	ChromBPNet
promoterAI	Numeric	0	max absolute value	Predicted promoter activity effect	PromoterAI
flashzoi_GM12878_mean	Numeric	0	max	Predicted expression effect (GM12878 tracks)	Flashzoi
Aparent2_exp	Numeric	0	max absolute value	APARENT2 polyadenylation score (exponentiated)	CADD
pangolin_loss_score_change	Numeric	0	max	Pangolin splice site loss score	Pangolin
pangolin_gain_score_change	Numeric	0	max	Pangolin splice site gain score	Pangolin

### Sheet: Table S3
Annotation	Type	Imputation value	Gene-level transformation	Description	Source
distTSS	Numeric	NA	min	Absolute distance to transcription start site	GENCODE
distTES	Numeric	NA	min	Absolute distance to transcription end site	GENCODE
AF	Numeric	NA	min	Allele frequency in cohort	Cohort
NMD_transcript_variant	Binary	0	max	NMD transcript variant	VEP
intron_variant	Binary	0	max	Intron variant	VEP
downstream_gene_variant	Binary	0	max	Downstream gene variant	VEP
regulatory_region_variant	Binary	0	max	Regulatory region variant	VEP
upstream_gene_variant	Binary	0	max	Upstream gene variant	VEP
non_coding_transcript_variant	Binary	0	max	Non coding transcript variant	VEP
missense_variant	Binary	0	max	Missense variant	VEP
5_prime_UTR_variant	Binary	0	max	5 prime UTR variant	VEP
splice_region_variant	Binary	0	max	Splice region variant	VEP
3_prime_UTR_variant	Binary	0	max	3 prime UTR variant	VEP
non_coding_transcript_exon_variant	Binary	0	max	Non coding transcript exon variant	VEP
frameshift_variant	Binary	0	max	Frameshift variant	VEP
splice_polypyrimidine_tract_variant	Binary	0	max	Splice polypyrimidine tract variant	VEP
splice_donor_region_variant	Binary	0	max	Splice donor region variant	VEP
inframe_deletion	Binary	0	max	Inframe deletion	VEP
splice_donor_5th_base_variant	Binary	0	max	Splice donor 5th base variant	VEP
splice_acceptor_variant	Binary	0	max	Splice acceptor variant	VEP
start_lost	Binary	0	max	Start lost	VEP
inframe_insertion	Binary	0	max	Inframe insertion	VEP
splice_donor_variant	Binary	0	max	Splice donor variant	VEP
coding_sequence_variant	Binary	0	max	Coding sequence variant	VEP
stop_gained	Binary	0	max	Stop gained	VEP
stop_lost	Binary	0	max	Stop lost	VEP
protein_altering_variant	Binary	0	max	Protein altering variant	VEP
stop_retained_variant	Binary	0	max	Stop retained variant	VEP
incomplete_terminal_codon_variant	Binary	0	max	Incomplete terminal codon variant	VEP
start_retained_variant	Binary	0	max	Start retained variant	VEP
LoF_HC	Binary	0	max	High-confidence loss-of-function	LOFTEE
LoF_LC	Binary	0	max	Low-confidence loss-of-function	LOFTEE
GC	Numeric	0.418	max	GC content	CADD
CpG	Numeric	0.024	max	CpG content	CADD
SIFTcat_deleterious	Binary	0	max	SIFT deleterious	CADD
SIFTval	Numeric	0	max	SIFT score	CADD
PolyPhenCat_possibly_damaging	Binary	0	max	PolyPhen possibly damaging	CADD
PolyPhenCat_probably_damaging	Binary	0	max	PolyPhen probably damaging	CADD
PolyPhenVal	Numeric	0	max	PolyPhen score	CADD
bStatistic	Numeric	800.261	max	Background selection (B statistic)	CADD
priPhCons	Numeric	0	max	PhastCons conservation, primates	CADD
mamPhCons	Numeric	0	max	PhastCons conservation, mammals	CADD
verPhCons	Numeric	0	max	PhastCons conservation, vertebrates	CADD
priPhyloP	Numeric	-0.029	max	PhyloP conservation, primates	CADD
mamPhyloP	Numeric	-0.005	max	PhyloP conservation, mammals	CADD
verPhyloP	Numeric	0.042	max	PhyloP conservation, vertebrates	CADD
GerpN	Numeric	3	max	GERP++ neutral evolution score	CADD
GerpS	Numeric	-0.2	max	GERP++ rejected substitution score	CADD
PHRED	Numeric	0	max	CADD PHRED-scaled score	CADD
EsmScoreMissense	Numeric	0	max	ESM missense score	CADD
ZooVerPhyloP	Numeric	0	max	PhyloP conservation, Zoonomia vertebrates	CADD
SpliceAI_pred_DS_AG	Numeric	0	max	SpliceAI acceptor gain score	SpliceAI
SpliceAI_pred_DS_AL	Numeric	0	max	SpliceAI acceptor loss score	SpliceAI
SpliceAI_pred_DS_DG	Numeric	0	max	SpliceAI donor gain score	SpliceAI
SpliceAI_pred_DS_DL	Numeric	0	max	SpliceAI donor loss score	SpliceAI
am_class_likely_pathogenic	Binary	0	max	AlphaMissense likely pathogenic	AlphaMissense
PrimateAI	Numeric	0	max	PrimateAI score	PrimateAI
5_prime_UTR_uORF_frameshift_variant	Binary	0	max	5' UTR uORF frameshift variant	UTRannotator
5_prime_UTR_stop_codon_gain_variant	Binary	0	max	5' UTR stop codon gain variant	UTRannotator
5_prime_UTR_stop_codon_loss_variant	Binary	0	max	5' UTR stop codon loss variant	UTRannotator
5_prime_UTR_premature_start_codon_gain_variant	Binary	0	max	5' UTR premature start codon gain variant	UTRannotator
5_prime_UTR_premature_start_codon_loss_variant	Binary	0	max	5' UTR premature start codon loss variant	UTRannotator
PAS50	Binary	0	max	Within 50 bp of a polyadenylation site	PolyA_DB
PolyA_distance	Numeric	13248	min absolute value	Absolute distance to nearest polyadenylation site	PolyA_DB
E2GGeneRegion	Binary	0	max	In enhancer linked to gene	ENCODE-rE2G
CTCFChiaPetGeneRegion	Binary	0	max	In CTCF ChIA-PET anchor linked to gene promoter	CTCF ChIA-PET (GM12878)
promoterAI	Numeric	0	max absolute value	Predicted promoter activity effect	PromoterAI
Aparent2_exp	Numeric	0	max absolute value	APARENT2 polyadenylation score (exponentiated)	CADD

### Sheet: Table S4
Cohort	Outlier signal	P-value threshold	Max outlier standard deviation	Max outliers per individual	Global outlier individuals removed	Zero-outlier individuals removed
1KG	Expression	0.0027	1.5	222	59	0
1KG	Splicing	0.0027	2	83	60	0
1KG	ASE	0.0027	2	77	19	7
1KG	ATAC	0.0027	1.5	1067	16	2
GREGoR	Expression	0.0027	1.5	131	79	3

### Sheet: Table S5
Variant ID	Gene ID	Outlier signal	Watershed-DL posterior	Consequence	Matching category
chr10:102065689-C/T	ENSG00000166189	Expression	0.673225	Missense	LoF
chr10:120880843-C/T	ENSG00000120008	Expression	0.830912	Missense	Concordant outlier, LoF
chr10:12117646-G/A	ENSG00000181192	Expression	0.970877	Intron	LoF
chr10:123041309-C/A	ENSG00000196177	Expression	0.994399	Stop	LoF
chr10:26697621-C/T	ENSG00000148459	Expression	0.983539	Regulatory	LoF
chr10:69395041-C/T	ENSG00000156515	Expression	0.99272	Stop	LoF
chr10:72204548-T/G	ENSG00000138303	Expression	0.716164	Intron	Concordant outlier
chr10:72213336-A/C	ENSG00000138303	Expression	0.923895	Splice Region	Concordant outlier
chr10:73193601-T/C	ENSG00000138286	Expression	0.837803	Splice Region	Concordant outlier, LoF
chr10:73208661-T/G	ENSG00000138286	Expression	0.999866	Stop	Concordant outlier, LoF
chr10:87505225-C/T	ENSG00000107789	Expression	0.998832	Stop	LoF
chr10:93687450-C/A	ENSG00000148690	Expression	0.999724	Splice Acceptor	Concordant outlier, LoF
chr10:93702163-C/T	ENSG00000148690	Expression	0.600544	Regulatory	Concordant outlier, LoF
chr10:93993811-C/A	ENSG00000138193	Expression	0.809195	Regulatory	Copyloss, LoF
chr10:95628480-C/T	ENSG00000059573	Expression	0.65629	Missense	LoF
chr10:95687629-G/T	ENSG00000119977	Expression	0.998184	Stop	LoF
chr10:99930983-G/A	ENSG00000107554	Expression	0.629259	5'UTR	LoF
chr11:108259079-A/G	ENSG00000149311	Splicing	0.999968	Other Splice	Concordant outlier
chr11:108271142-C/G	ENSG00000149311	Expression	0.713756	Missense	Concordant outlier, Copyloss, LoF
chr11:108289752-T/C	ENSG00000149311	Expression	0.681352	Missense	Concordant outlier, Copyloss, LoF
chr11:108326282-T/G	ENSG00000149311	Expression	0.818412	Intron	Concordant outlier, Copyloss, LoF
chr11:117409034-T/C	ENSG00000110274	Expression	0.974063	Other Splice	LoF
chr11:44095618-C/T	ENSG00000151348	Expression	0.716441	Regulatory	Copyloss, LoF
chr11:65183223-G/A	ENSG00000014216	Splicing	0.968537	Regulatory	Concordant outlier
chr11:68423489-C/T	ENSG00000162337	Expression	0.637962	Missense	LoF
chr11:68841998-G/T	ENSG00000110090	Expression	0.928139	Regulatory	LoF
chr11:72224813-C/A	ENSG00000165458	Expression	0.953503	5'UTR	LoF
chr11:72230774-T/C	ENSG00000165458	Expression	0.948746	Intron	LoF
chr11:74038992-T/C	ENSG00000168014	Expression	0.750544	Intron	Concordant outlier, LoF
chr12:109109977-C/G	ENSG00000076248	Expression	0.750681	3'UTR	LoF
chr12:109586130-G/A	ENSG00000110921	Expression	0.99807	Other Splice	LoF
chr12:120529011-G/T	ENSG00000110871	Expression	0.744035	Missense	LoF
chr12:123627158-T/C	ENSG00000111361	Expression	0.621213	Splice Acceptor	LoF
chr12:123630396-C/T	ENSG00000111361	Expression	0.884132	Splice Donor	LoF
chr12:132729902-C/A	ENSG00000176915	Expression	0.993627	Stop	LoF
chr12:21477874-G/A	ENSG00000004700	Expression	0.998064	Stop	LoF
chr12:21483560-C/T	ENSG00000004700	Expression	0.992433	Stop	LoF
chr12:30663645-C/A	ENSG00000133704	Expression	0.805405	Missense	LoF
chr12:31084616-C/T	ENSG00000013573	Expression	0.602736	Missense	LoF
chr12:31097997-G/A	ENSG00000013573	Expression	0.839913	Splice Region	LoF
chr12:53308091-A/T	ENSG00000094914	Expression	0.721753	Missense	Concordant outlier, LoF
chr12:53308281-C/T	ENSG00000094914	Expression	0.999223	Splice Donor	Concordant outlier, LoF
chr12:57500355-C/T	ENSG00000166986	Expression	0.996191	Stop	LoF
chr12:57512271-TC/T	ENSG00000166986	Expression	0.993846	Frameshift	LoF
chr12:6509734-C/T	ENSG00000010292	Expression	0.998761	Stop	LoF
chr12:6868091-G/A	ENSG00000111669	Expression	0.915683	Regulatory	LoF
chr12:88141207-T/A	ENSG00000198707	Expression	0.974733	Missense	LoF
chr12:89419744-T/C	ENSG00000139323	Expression	0.755187	3'UTR	LoF
chr12:95003593-A/G	ENSG00000184752	Expression	0.999137	Splice Donor	LoF
chr13:37000808-G/A	ENSG00000120699	Expression	0.998747	Start	LoF
chr13:39719302-G/T	ENSG00000133103	Expression	0.994534	Stop	Concordant outlier
chr13:47988983-T/G	ENSG00000136143	Expression	0.999239	Splice Acceptor	LoF
chr14:35809323-C/T	ENSG00000174373	Expression	0.681092	Regulatory	LoF
chr14:49802720-C/T	ENSG00000165525	Expression	0.86014	Upstream	LoF
chr14:50321444-G/A	ENSG00000087299	Expression	0.604291	Regulatory	LoF
chr14:50752753-G/C	ENSG00000100503	Expression	0.66904	Intron	LoF
chr14:60975959-G/GT	ENSG00000126814	Expression	0.986878	Frameshift	LoF
chr14:73950337-C/T	ENSG00000119723	Expression	0.88955	Missense	LoF
chr14:74493584-G/C	ENSG00000165898	Expression	0.655406	Regulatory	LoF
chr14:89963175-G/T	ENSG00000042088	Expression	0.998714	Stop	LoF
chr14:93214984-T/C	ENSG00000012963	Expression	0.99912	Splice Donor	LoF
chr15:42984910-ACAGAGGTTTTC/A	ENSG00000159459	Expression	0.998724	Frameshift	LoF
chr15:45676316-T/C	ENSG00000137767	Expression	0.983048	Other Splice	LoF
chr15:48760277-T/C	ENSG00000103995	Expression	0.998904	Other Splice	LoF
chr15:55340760-AT/A	ENSG00000069943	Expression	0.978502	Frameshift	LoF
chr15:55341762-GTTTA/G	ENSG00000069943	Expression	0.969213	Frameshift	LoF
chr15:59206840-C/T	ENSG00000157483	Expression	0.654395	Intron	LoF
chr15:59372250-C/T	ENSG00000157483	Expression	0.764065	Regulatory	LoF
chr15:59372493-C/A	ENSG00000157483	Expression	0.982334	Other Splice	LoF
chr15:59372995-A/G	ENSG00000157483	Expression	0.62515	Regulatory	LoF
chr15:63692497-A/C	ENSG00000103657	Expression	0.645564	Missense	LoF
chr15:63692518-A/T	ENSG00000103657	Expression	0.994196	Stop	LoF
chr15:63764190-C/T	ENSG00000103657	Expression	0.778924	Missense	LoF
chr15:64151640-G/C	ENSG00000166794	Expression	0.794315	Regulatory	LoF
chr15:64163205-C/T	ENSG00000166794	Expression	0.770385	Regulatory	LoF
chr15:65029365-G/A	ENSG00000103707	Expression	0.866325	Intron	LoF
chr15:71878227-T/C	ENSG00000066933	Expression	0.707325	Missense	LoF
chr15:72351582-G/A	ENSG00000213614	Expression	0.608118	Intron	LoF
chr15:78149429-AGGTGAGCGCT/A	ENSG00000166411	Expression	0.999817	Other coding	LoF
chr15:78485844-A/G	ENSG00000136381	Expression	0.978774	Other Splice	LoF
chr15:89306121-C/G	ENSG00000140525	Expression	0.996605	Stop	LoF
chr15:89316395-A/G	ENSG00000140525	Expression	0.996934	Splice Acceptor	LoF
chr15:90232243-C/CTGCTCGAAGGGCACTTG	ENSG00000185043	Expression	0.988591	Frameshift	LoF
chr16:1349495-G/GC	ENSG00000090581	Expression	0.622751	Upstream	LoF
chr16:1351972-G/A	ENSG00000090581	Expression	0.882039	Missense	LoF
chr16:14580948-TGAAGAAAA/T	ENSG00000140694	Expression	0.949211	Splice Region	LoF
chr16:1524633-G/T	ENSG00000187535	Expression	0.990991	Stop	LoF
chr16:15691176-C/T	ENSG00000072864	Expression	0.995255	Stop	LoF
chr16:18790312-G/C	ENSG00000170540	Expression	0.705739	Regulatory	LoF
chr16:21953456-G/A	ENSG00000140740	Expression	0.998554	Splice Region	LoF
chr16:21967218-G/C	ENSG00000140740	Expression	0.632922	Intron	LoF
chr16:23417124-G/C	ENSG00000168434	Expression	0.994678	Splice Region	LoF
chr16:27550151-C/G	ENSG00000047578	Expression	0.9382	5'UTR	LoF
chr16:30753471-AG/A	ENSG00000156873	Expression	0.994132	Frameshift	LoF
chr16:3594566-CGCCAAAGTCA/C	ENSG00000188827	Expression	0.989033	Frameshift	LoF
chr16:47663677-G/A	ENSG00000102893	Expression	0.933863	Missense	Concordant outlier, LoF
chr16:56498701-G/A	ENSG00000125124	Expression	0.618992	Intron	Concordant outlier, Copyloss
chr16:67647511-CTT/C	ENSG00000159753	Expression	0.986299	Frameshift	LoF
chr16:67935442-T/C	ENSG00000205220	Expression	0.641931	Missense	LoF
chr16:69336699-C/A	ENSG00000213380	Expression	0.993847	Stop	LoF
chr16:70454631-G/C	ENSG00000157353	Expression	0.988955	Splice Donor	LoF
chr16:74660931-C/T	ENSG00000168411	Expression	0.999622	Splice Donor	LoF
chr16:84063138-T/C	ENSG00000140943	Expression	0.902711	Regulatory	LoF
chr16:88701077-G/T	ENSG00000174177	Expression	0.60974	Regulatory	LoF
chr16:88805621-C/T	ENSG00000167513	Expression	0.995821	Stop	LoF
chr16:88810184-C/T	ENSG00000198931	Expression	0.616194	Regulatory	LoF
chr16:89154099-G/GCAGAT	ENSG00000176715	ASE	0.833048	Frameshift	Concordant outlier
chr16:89562337-TGAA/T	ENSG00000197912	Expression	0.640834	Regulatory	Concordant outlier, LoF
chr17:30116895-G/A	ENSG00000126653	Expression	0.842856	Regulatory	LoF
chr17:41785096-C/G	ENSG00000173801	Expression	0.663504	Regulatory	LoF
chr17:42565476-C/CGT	ENSG00000068120	ASE	0.85055	Frameshift	Concordant outlier
chr17:42565476-C/CGT	ENSG00000068120	Expression	0.987485	Frameshift	Concordant outlier, LoF
chr17:42565519-G/A	ENSG00000068120	Expression	0.997563	Stop	Concordant outlier, LoF
chr17:42565641-T/C	ENSG00000068120	Expression	0.681847	Intron	Concordant outlier, LoF
chr17:42565641-T/C	ENSG00000068120	Splicing	0.634885	Intron	Concordant outlier
chr17:4953813-G/A	ENSG00000108515	Expression	0.744403	Missense	LoF
chr17:5399616-A/ATT	ENSG00000108559	Expression	0.976383	Frameshift	LoF
chr17:59707397-G/C	ENSG00000141378	Expression	0.943496	5'UTR	LoF
chr17:63752800-C/T	ENSG00000108588	Expression	0.999715	Splice Acceptor	LoF
chr17:75262852-AT/A	ENSG00000125445	Expression	0.989747	Frameshift	LoF
chr17:75521718-A/G	ENSG00000182173	Expression	0.639616	Missense	Concordant outlier, LoF
chr17:75844753-C/T	ENSG00000092929	Expression	0.6024	Regulatory	LoF
chr17:76726964-C/G	ENSG00000181038	Expression	0.648087	5'UTR	LoF
chr17:7689329-A/G	ENSG00000141499	Expression	0.890122	Splice Region	LoF
chr17:78119415-G/C	ENSG00000141524	Expression	0.976689	Intron	LoF
chr17:78134388-G/A	ENSG00000167895	Expression	0.997861	Splice Region	LoF
chr17:81911188-C/G	ENSG00000185813	Expression	0.625988	5'UTR	LoF
chr17:82870832-A/G	ENSG00000141556	Expression	0.86449	Regulatory	LoF
chr18:62080385-C/A	ENSG00000197563	Expression	0.793131	Intron	LoF
chr18:62106866-AG/A	ENSG00000197563	Expression	0.989377	Frameshift	LoF
chr18:62109870-A/T	ENSG00000197563	Expression	0.998569	Stop	LoF
chr19:11197338-G/T	ENSG00000130158	Expression	0.62155	Regulatory	LoF
chr19:11215474-G/C	ENSG00000130158	Expression	0.984704	Splice Region	LoF
chr19:12652397-G/A	ENSG00000104774	Expression	0.996087	Stop	Concordant outlier, LoF
chr19:12652447-G/A	ENSG00000104774	Expression	0.748451	Missense	Concordant outlier, LoF
chr19:12656530-G/T	ENSG00000104774	Expression	0.609318	Intron	Concordant outlier, LoF
chr19:12664791-C/G	ENSG00000104774	Expression	0.999209	Splice Donor	Concordant outlier, LoF
chr19:12891204-T/C	ENSG00000105607	Splicing	0.999718	Splice Donor	Concordant outlier
chr19:13913626-C/T	ENSG00000132024	Expression	0.99462	Stop	LoF
chr19:17781720-C/T	ENSG00000130475	Expression	0.609272	Missense	LoF
chr19:29213122-G/A	ENSG00000169021	Expression	0.980346	5'UTR	LoF
chr19:29708413-T/C	ENSG00000131943	Expression	0.878336	Start	LoF
chr19:34396377-G/A	ENSG00000105220	Expression	0.995346	Stop	LoF
chr19:38316099-T/A	ENSG00000167645	Expression	0.715257	Regulatory	LoF
chr19:39412583-G/T	ENSG00000090924	Expression	0.960656	Regulatory	LoF
chr19:41363958-C/T	ENSG00000123810	Expression	0.998566	Splice Region	LoF
chr19:41877114-T/C	ENSG00000105369	Expression	0.741814	Regulatory	LoF
chr19:42353674-C/T	ENSG00000105429	Expression	0.711978	Missense	LoF
chr19:43545817-C/T	ENSG00000073050	Expression	0.999782	Splice Donor	LoF
chr19:43551616-C/T	ENSG00000073050	Expression	0.99405	Stop	LoF
chr19:46746090-G/A	ENSG00000181027	Expression	0.9285	Splice Region	LoF
chr19:49865155-G/T	ENSG00000039650	Expression	0.621354	Missense	Concordant outlier, LoF
chr19:49876626-C/T	ENSG00000039650	Expression	0.689889	Regulatory	Concordant outlier, LoF
chr19:5679345-C/G	ENSG00000174917	Expression	0.941852	Missense	LoF
chr19:5679399-G/T	ENSG00000174917	Expression	0.853726	Splice Region	LoF
chr19:7540246-C/T	ENSG00000032444	Expression	0.993296	Stop	LoF
chr1:100218621-C/G	ENSG00000137992	Expression	0.917256	Other Splice	Concordant outlier, LoF
chr1:100249770-C/G	ENSG00000137992	Expression	0.985139	Splice Region	Concordant outlier, LoF
chr1:101025746-GAAGCAAC/G	ENSG00000117543	Expression	0.647003	5'UTR	LoF
chr1:101025754-TGCAAAAG/T	ENSG00000117543	Expression	0.618918	5'UTR	LoF
chr1:101025762-C/T	ENSG00000117543	Expression	0.73489	5'UTR	LoF
chr1:101025784-G/A	ENSG00000117543	Expression	0.863783	5'UTR	LoF
chr1:1048266-C/T	ENSG00000188157	Expression	0.993962	Stop	LoF
chr1:113897895-G/C	ENSG00000134262	Expression	0.722238	Missense	LoF
chr1:117887705-G/T	ENSG00000196505	Expression	0.994433	Stop	LoF
chr1:155978134-G/C	ENSG00000116584	Expression	0.660843	5'UTR	LoF
chr1:173839372-CAT/C	ENSG00000117593	Expression	0.991572	Frameshift	LoF
chr1:19230965-T/C	ENSG00000127463	Expression	0.999801	Splice Acceptor	LoF
chr1:19235555-G/C	ENSG00000127463	Expression	0.803937	Intron	LoF
chr1:197092744-A/T	ENSG00000066279	Expression	0.662968	Intron	LoF
chr1:197100619-G/A	ENSG00000066279	Expression	0.991386	Stop	LoF
chr1:20660925-T/TC	ENSG00000244038	Expression	0.998281	Frameshift	LoF
chr1:220126805-G/A	ENSG00000067704	Expression	0.995066	Stop	Concordant outlier, LoF
chr1:236832075-T/G	ENSG00000116984	Expression	0.999346	Stop	LoF
chr1:23825400-T/G	ENSG00000117305	Expression	0.771036	Missense	LoF
chr1:2408456-G/A	ENSG00000157911	Expression	0.689393	Missense	LoF
chr1:32247082-C/G	ENSG00000182866	Expression	0.740113	Upstream	LoF
chr1:32780197-G/A	ENSG00000134684	Expression	0.997015	Stop	LoF
chr1:3733023-T/G	ENSG00000078900	Expression	0.618445	Missense	LoF
chr1:3857179-G/T	ENSG00000116198	Expression	0.865885	5'UTR	LoF
chr1:40281343-G/T	ENSG00000084073	Expression	0.997396	Missense	LoF
chr1:40311238-C/A	ENSG00000049089	Expression	0.996239	Stop	LoF
chr1:47280639-G/A	ENSG00000123473	Expression	0.995102	Stop	LoF
chr1:54875093-C/T	ENSG00000116133	Expression	0.757542	Splice Region	LoF
chr1:63593354-A/G	ENSG00000079739	Expression	0.932198	Regulatory	LoF
chr1:63593785-G/A	ENSG00000079739	Expression	0.678702	Regulatory	LoF
chr1:63629446-C/T	ENSG00000079739	Expression	0.995742	Stop	LoF
chr1:67054031-T/G	ENSG00000116704	Expression	0.661366	5'UTR	LoF
chr1:75734777-A/G	ENSG00000117054	Expression	0.982215	Other Splice	LoF
chr1:77122373-T/C	ENSG00000142892	Expression	0.977654	Other Splice	LoF
chr1:7962047-C/T	ENSG00000116288	Expression	0.948586	Regulatory	LoF
chr20:34935593-G/A	ENSG00000100983	Expression	0.628023	Missense	LoF
chr20:45416157-A/C	ENSG00000124155	ASE	0.821701	Start	Concordant outlier
chr21:33583649-G/A	ENSG00000159147	Expression	0.800293	Missense	LoF
chr21:46265925-C/T	ENSG00000160294	Expression	0.993009	Missense	LoF
chr21:46273427-C/T	ENSG00000160294	Expression	0.998164	Stop	LoF
chr21:46281288-CACACAAAACCA/C	ENSG00000160294	Expression	0.646013	Intron	LoF
chr22:20765687-G/A	ENSG00000241973	Expression	0.992182	Stop	LoF
chr22:20801993-G/T	ENSG00000241973	Expression	0.745021	Other Non-coding	LoF
chr22:20804970-T/C	ENSG00000241973	Expression	0.991785	Other Splice	LoF
chr22:20992372-A/G	ENSG00000099949	Splicing	0.999531	Other Splice	Concordant outlier
chr22:20993759-G/A	ENSG00000099949	Splicing	0.999903	Other Splice	Concordant outlier
chr22:20995487-C/A	ENSG00000099949	Expression	0.856422	Intron	LoF
chr22:20996880-T/C	ENSG00000099949	Splicing	0.91592	Splice Region	Concordant outlier
chr22:31621848-G/C	ENSG00000241878	Expression	0.997511	Stop	LoF
chr22:36481563-C/A	ENSG00000100348	Expression	0.996447	Splice Donor	LoF
chr2:110641301-A/C	ENSG00000169679	Expression	0.986727	Other Splice	LoF
chr2:110650681-C/CA	ENSG00000169679	Expression	0.992595	Frameshift	LoF
chr2:110661763-G/A	ENSG00000169679	Expression	0.998274	Stop	LoF
chr2:111847159-C/T	ENSG00000153107	Expression	0.96181	Missense	LoF
chr2:127062110-C/T	ENSG00000136717	Expression	0.81595	Other Splice	LoF
chr2:15461693-A/C	ENSG00000151779	Expression	0.988605	Stop	Concordant outlier, LoF
chr2:162276684-T/C	ENSG00000115267	Expression	0.996256	Other Splice	LoF
chr2:162278205-C/T	ENSG00000115267	Expression	0.996635	Missense	LoF
chr2:162281404-T/C	ENSG00000115267	Expression	0.870367	Missense	LoF
chr2:162281405-G/C	ENSG00000115267	Expression	0.882781	Missense	LoF
chr2:162293643-TC/T	ENSG00000115267	Expression	0.985026	Frameshift	LoF
chr2:169812642-T/C	ENSG00000138382	Expression	0.788931	Intron	LoF
chr2:171727873-G/T	ENSG00000077380	Expression	0.962813	Missense	LoF
chr2:190290404-C/A	ENSG00000198130	Expression	0.999908	Splice Donor	LoF
chr2:190923983-G/A	ENSG00000115419	Expression	0.995928	Splice Region	LoF
chr2:190992552-A/G	ENSG00000115415	Expression	0.615167	Intron	LoF
chr2:191014209-C/A	ENSG00000115415	Expression	0.754013	5'UTR	LoF
chr2:206145046-T/C	ENSG00000023228	Expression	0.703435	Intron	LoF
chr2:215338912-G/A	ENSG00000138363	Expression	0.997688	Other Splice	LoF
chr2:230200884-C/T	ENSG00000135899	Expression	0.998255	Splice Donor	LoF
chr2:231738012-C/G	ENSG00000156973	Expression	0.998967	Splice Donor	Concordant outlier, LoF
chr2:231961668-G/A	ENSG00000144535	Expression	0.900629	5'UTR	Copyloss
chr2:44343841-T/C	ENSG00000138078	Expression	0.983412	Missense	Concordant outlier, LoF
chr2:61854070-C/A	ENSG00000170264	Expression	0.982689	5'UTR	LoF
chr2:73829063-C/A	ENSG00000124356	Expression	0.748012	5'UTR	Concordant outlier
chr2:73829159-C/T	ENSG00000124356	Expression	0.642791	5'UTR	Concordant outlier
chr2:86134291-G/T	ENSG00000132300	Expression	0.999022	Splice Acceptor	LoF
chr2:86134987-G/T	ENSG00000132300	Expression	0.973141	Missense	LoF
chr2:88734617-G/C	ENSG00000153574	Expression	0.99919	Splice Donor	LoF
chr2:96711693-G/C	ENSG00000114988	Expression	0.992916	Stop	LoF
chr2:96737948-C/T	ENSG00000114988	Expression	0.998682	Splice Donor	LoF
chr3:100320775-A/G	ENSG00000036054	Expression	0.9998	Splice Acceptor	LoF
chr3:122001403-A/G	ENSG00000145103	Expression	0.667228	Missense	LoF
chr3:129505423-C/T	ENSG00000163913	Expression	0.875762	Other Splice	LoF
chr3:131490022-ACTGT/A	ENSG00000114686	Expression	0.985302	Frameshift	LoF
chr3:149157536-G/A	ENSG00000163755	Expression	0.999025	Other Splice	LoF
chr3:196712092-G/A	ENSG00000174007	Expression	0.664203	5'UTR	LoF
chr3:33113950-C/G	ENSG00000170275	Expression	0.968259	Regulatory	LoF
chr3:33114552-A/G	ENSG00000170275	Expression	0.995332	Other Splice	LoF
chr3:33826542-G/A	ENSG00000170248	Expression	0.614171	Missense	LoF
chr3:33827671-G/C	ENSG00000170248	Expression	0.634457	Intron	LoF
chr3:49018575-A/C	ENSG00000178149	Expression	0.981002	5'UTR	LoF
chr3:49022455-T/TA	ENSG00000178057	Expression	0.999011	Frameshift	LoF
chr3:49842454-G/A	ENSG00000183763	Expression	0.999043	Stop	LoF
chr3:72817280-TATCA/T	ENSG00000144736	Expression	0.987001	Frameshift	LoF
chr3:72817360-T/TA	ENSG00000144736	Expression	0.986457	Frameshift	LoF
chr4:106248921-C/A	ENSG00000145348	Expression	0.990715	Missense	Copyloss, LoF
chr4:106327564-G/A	ENSG00000164022	Expression	0.99874	Missense	LoF
chr4:150588185-C/T	ENSG00000198589	Expression	0.998716	Splice Acceptor	LoF
chr4:150916610-T/C	ENSG00000198589	Expression	0.930347	Splice Region	LoF
chr4:177442511-C/G	ENSG00000038002	Expression	0.990022	Regulatory	LoF
chr4:3209949-G/T	ENSG00000197386	Expression	0.997223	Splice Region	LoF
chr4:3209950-G/T	ENSG00000197386	Expression	0.999814	Splice Donor	LoF
chr4:3532211-G/A	ENSG00000163956	Expression	0.999995	Stop	LoF
chr5:126604123-G/A	ENSG00000164904	Expression	0.625073	Upstream	LoF
chr5:134874331-G/T	ENSG00000113621	Expression	0.610626	Regulatory	Concordant outlier, LoF
chr5:134893009-A/G	ENSG00000113621	Expression	0.737346	Intron	Concordant outlier, LoF
chr5:139198321-CCGCGGCGGCGACCAGCTCCCCCTGCGCAAA/C	ENSG00000120725	Expression	0.680553	5'UTR	LoF
chr5:141583135-T/A	ENSG00000131504	Expression	0.986572	Intron	LoF
chr5:141618978-C/T	ENSG00000131504	Expression	0.603437	5'UTR	LoF
chr5:146149622-A/G	ENSG00000133706	Expression	0.730748	Splice Region	LoF
chr5:154935992-G/A	ENSG00000082516	Expression	0.997164	Stop	Concordant outlier, LoF
chr5:157734556-A/G	ENSG00000113272	Expression	0.99808	Intron	LoF
chr5:168500591-G/GA	ENSG00000113643	Expression	0.994415	Frameshift	LoF
chr5:179821052-C/CG	ENSG00000161011	Expression	0.971216	Frameshift	LoF
chr5:34929644-C/A	ENSG00000168724	Expression	0.735021	5'UTR	Copyloss, LoF
chr5:34954669-C/G	ENSG00000168724	Expression	0.605248	Missense	Copyloss, LoF
chr5:43624125-G/A	ENSG00000112992	Expression	0.99317	Other Splice	LoF
chr5:53108539-T/C	ENSG00000164172	Expression	0.743833	Missense	LoF
chr5:6632766-G/A	ENSG00000037474	Expression	0.661756	Other Splice	LoF
chr5:71455595-C/G	ENSG00000145734	Expression	0.891571	Regulatory	LoF
chr5:71634073-C/T	ENSG00000131844	Expression	0.874342	Intron	LoF
chr5:74706305-G/A	ENSG00000049860	Expression	0.892128	Intron	Concordant outlier, Copyloss, LoF
chr5:74746118-G/A	ENSG00000164347	Expression	0.644005	Missense	LoF
chr5:80728964-GAGTA/G	ENSG00000113318	Expression	0.999746	Other coding	Concordant outlier, LoF
chr5:83109908-G/C	ENSG00000152422	Expression	0.850998	Intron	LoF
chr5:96740752-A/G	ENSG00000153113	Expression	0.705741	Missense	LoF
chr6:109474286-C/G	ENSG00000112365	Expression	0.754915	Intron	LoF
chr6:109743192-C/A	ENSG00000112367	Expression	0.99721	Stop	Concordant outlier, LoF
chr6:109786395-A/G	ENSG00000112367	Expression	0.897525	Missense	Concordant outlier, LoF
chr6:13307747-T/G	ENSG00000145979	Expression	0.999716	Splice Acceptor	LoF
chr6:24658667-G/A	ENSG00000111802	Expression	0.996185	Stop	LoF
chr6:3068412-A/G	ENSG00000137275	Expression	0.661034	Regulatory	LoF
chr6:31779080-G/A	ENSG00000204394	Expression	0.993047	Stop	LoF
chr6:35452349-C/T	ENSG00000112039	Expression	0.898913	5'UTR	LoF
chr6:43045586-C/A	ENSG00000044090	Splicing	0.999983	Splice Donor	Concordant outlier
chr6:43583655-G/A	ENSG00000170734	Expression	0.79016	Intron	LoF
chr6:69737941-C/T	ENSG00000168216	Expression	0.999191	Splice Donor	LoF
chr6:87520253-C/T	ENSG00000146282	Splicing	0.605801	Splice Acceptor	Concordant outlier
chr6:98904097-G/C	ENSG00000112234	Expression	0.611987	Intron	LoF
chr7:100612194-C/G	ENSG00000106327	Expression	0.778656	Regulatory	LoF
chr7:100640730-C/T	ENSG00000106327	Expression	0.642992	Missense	LoF
chr7:103322256-A/G	ENSG00000105819	Expression	0.640305	Intron	LoF
chr7:107256758-C/A	ENSG00000164597	Expression	0.999582	Stop	Concordant outlier, LoF
chr7:107281418-G/C	ENSG00000164597	Expression	0.624042	Intron	Concordant outlier, LoF
chr7:107916860-C/CCGACGACCCTTTACTAAGAATTTGGG	ENSG00000091140	Expression	0.991052	Frameshift	LoF
chr7:107917326-A/G	ENSG00000091140	Expression	0.693077	Missense	LoF
chr7:128338333-AT/A	ENSG00000106344	Expression	0.992156	Frameshift	LoF
chr7:1940617-C/G	ENSG00000002822	Expression	0.728044	Regulatory	LoF
chr7:38728447-T/A	ENSG00000006715	Expression	0.608494	Other Splice	LoF
chr7:40133287-CACTT/C	ENSG00000168303	Expression	0.722129	Regulatory	LoF
chr7:65974942-C/T	ENSG00000169919	Expression	0.987104	Missense	LoF
chr7:66994888-G/A	ENSG00000126524	Expression	0.684652	Regulatory	Concordant outlier, LoF
chr8:140275824-A/C	ENSG00000167632	Expression	0.97097	Splice Region	Copyloss
chr8:144084536-CGTGTG/C	ENSG00000197858	Expression	0.991799	Frameshift	LoF
chr8:33503750-G/A	ENSG00000129696	Expression	0.603119	Splice Region	LoF
chr8:33512125-C/T	ENSG00000129696	Expression	0.994522	Stop	LoF
chr8:42843183-G/A	ENSG00000120925	Expression	0.607389	Regulatory	LoF
chr8:43140396-C/G	ENSG00000165102	Expression	0.954825	Regulatory	LoF
chr8:98130035-C/T	ENSG00000104356	Expression	0.996068	Stop	LoF
chr8:98136303-T/G	ENSG00000104356	Expression	0.605466	Intron	LoF
chr9:105694462-C/A	ENSG00000095209	Expression	0.807399	Regulatory	Copyloss, LoF
chr9:128634237-G/C	ENSG00000119333	Expression	0.600568	Missense	LoF
chr9:128656541-C/T	ENSG00000119333	Expression	0.989624	Splice Region	LoF
chr9:129108815-C/T	ENSG00000095321	Expression	0.658077	Intron	LoF
chr9:131150601-T/C	ENSG00000126883	Expression	0.8147	Other Splice	LoF
chr9:135907544-C/T	ENSG00000130559	Expression	0.619263	5'UTR	LoF
chr9:137200223-CGGCGGCGGCGGCGGCGGGG/C	ENSG00000176058	Expression	0.978314	Frameshift	LoF
chr9:27011973-G/A	ENSG00000096872	Expression	0.998627	Other Splice	Copyloss, LoF
chr9:35078188-G/A	ENSG00000221829	Expression	0.74522	Missense	Concordant outlier, LoF
chr9:35091372-CTG/C	ENSG00000165282	Expression	0.990849	Frameshift	LoF
chr9:35096663-C/G	ENSG00000165282	Expression	0.994956	Regulatory	LoF
chrX:123860278-C/G	ENSG00000101966	Expression	0.797192	5'UTR	LoF
chrX:123888724-A/T	ENSG00000101966	Expression	0.75339	Other Splice	LoF
chrX:154380171-G/C	ENSG00000102119	Expression	0.854364	Regulatory	Copyloss, LoF
chrX:155612794-G/C	ENSG00000185973	Expression	0.759779	Splice Region	LoF
chrX:71118760-G/A	ENSG00000184634	Expression	0.941618	Regulatory	LoF

### Sheet: Table S6
Category	Proband genotype	Inheritance criteria	Sibling criteria	Other criteria
AR homozygous	The proband is homozygous for the variant (1/1).	A parent who does not carry the variant (0/0) must be unaffected, a parent who is heterozygous (1/0) must be unaffected or partially affected, and a parent who is homozygous (1/1) must be affected.	A sibling who does not carry the variant (0/0) must be unaffected, a sibling who is heterozygous (1/0) must be unaffected or partially affected, and a sibling who is homozygous (1/1) must be affected.	The variant must have no homozygotes in gnomAD or AoU.
XLR (homozygous or hemizygous)	The proband is hemizygous (1) if male or homozygous (1/1) if female.	A heterozygous mother (1/0) must be unaffected or partially affected, and a homozygous mother (1/1) must be affected. For a male proband, the father must not carry the variant (0) and must be unaffected. For a female proband, a father who does not carry the variant (0) must be unaffected, and a father who carries it (1) must be affected.	A heterozygous sister (1/0) must be unaffected or partially affected, and a homozygous sister (1/1) must be affected. A brother who does not carry the variant (0) must be unaffected, and a brother who carries it (1) must be affected.	The variant must have no homozygous females in gnomAD or AoU, and a minor allele frequency below 1e-6 among males in gnomAD.
XLR (compound heterozygous)	The proband is female and heterozygous (1/0) for both variants.	A mother who carries neither variant (0/0) must be unaffected, a mother who is heterozygous (1/0) for exactly one variant must be unaffected or partially affected, and a mother who is homozygous (1/1) for exactly one variant must be affected. A father who carries neither variant (0) must be unaffected, and a father who carries exactly one variant (1) must be affected.	A sister who carries neither variant (0/0) must be unaffected, a sister who is heterozygous (1/0) for exactly one variant must be unaffected or partially affected, a sister who is heterozygous (1/0) for both variants must be affected, and a sister who is homozygous (1/1) for either variant must be affected. A brother who carries neither variant (0) must be unaffected, and a brother who carries ei…	Neither variant may have homozygous females in gnomAD or AoU, and each must have a minor allele frequency below 1e-6 among males in gnomAD.
AR compound heterozygous	The proband is heterozygous (1/0) for both variants.	A parent who carries neither variant (0/0) must be unaffected, a parent who is heterozygous (1/0) for exactly one variant must be unaffected or partially affected, and a parent who is homozygous (1/1) for exactly one variant must be affected.	A sibling who carries neither variant (0/0) must be unaffected, a sibling who is heterozygous (1/0) for exactly one variant must be unaffected or partially affected, a sibling who is homozygous (1/1) for one variant must be affected, and a sibling who is heterozygous (1/0) for both variants must be affected.	Neither variant may have homozygotes in gnomAD or AoU.
AD heterozygous	The proband is heterozygous (1/0) for the variant.	A parent who does not carry the variant (0/0) must be unaffected, and a parent who is heterozygous (1/0) must be affected.	A sibling who does not carry the variant (0/0) must be unaffected, and a sibling who is heterozygous (1/0) must be affected.	The variant must have a minor allele frequency below 1e-6 in both gnomAD and AoU, and no homozygotes in either database.
